# Effects of pharmacogenomic (PGx) testing on clinical pain management prescriptions, a retrospective study

**DOI:** 10.1101/2021.06.21.21258931

**Authors:** Christian Tagwerker, Mary Jane Carias-Marines, David J. Smith

## Abstract

Current deficits in effectively utilizing PGx testing in clinical practice include limited awareness and training of healthcare professionals, routine ordering of assays investigating up to 5 genes and lack of concise reporting of dosing guidelines and drug-drug-interactions. A novel deep sequencing (>1000X) PGx panel is described encompassing 23 genes and 141 SNPs or indels combined with PGx dosing guidance, drug-gene-interaction (DGI) and drug-drug-interaction (DDI) reporting to prevent adverse drug reaction events. During a 2-year period, patients (n = 171) were monitored in a pain management clinic. Urine toxicology, PGx reports, and progress notes were studied retrospectively for changes in prescription regimens before and after the PGx report was made available to the provider.

Among patient PGx reports with medication lists provided (n = 146) 57.5% showed one or more moderate and 5.5% at least one serious pharmacogenetic interaction. 66% of patients showed at least one moderate and 15% one or more serious drug-gene or drug-drug-interaction. A significant number of active changes in prescriptions based on the PGx reports provided was observed for 85 patients (83%) for which a specific drug was either discontinued, switched within the defined drug classes of the report or a new drug added.

Preventative action was observed for all serious interactions and only moderate interactions were tolerated for lack of other alternatives. This study demonstrates a successful implementation of PGx testing utilizing an extended PGx panel combined with a customized, informational report to help improve clinical outcomes.
