## Supplementary Table 1 for "Effects of pharmacogenomic (PGx) testing on clinical pain management prescriptions, a retrospective study"

### Sheet: Sheet1
Gene	rs ID	Locus	Major Allele	Minor Allele	Haplotypes	Amplicon	Chromosome	Start Coordinate	Stop Coordinate	Length	Strand	Coverage
ADRA2A	rs1800544	chr10:112836503-112836503	G	C		Amplicon (135061735)	10	112836480	112836749	270	REVERSE	100
CES1	rs71647871	chr16:55857570-55857570	C	T		Amplicon (135061787)	16	55857547	55857771	225	REVERSE	100
COMT	rs4680	chr22:19951271-19951271	G	A		Amplicon (135061764)	22	19951247	19951485	239	REVERSE	100
CYP1A2	rs2069514	chr15:75038220-75038220	G	A	*1C, *1L	Amplicon (135061737)	15	75038106	75038375	270	REVERSE	100
CYP1A2	rs35694136	chr15:75039612-75039613	AT	A	*1D, *1L, *1V, *1W	Amplicon (135061751)	15	75039518	75039748	231	REVERSE	100
CYP1A2	rs2069526	chr15:75041341-75041341	T	G	*1E, *1J, *1K, *1W, *1G	Amplicon (135061738)	15	75041317	75041563	247	REVERSE	100
CYP1A2	rs12720461	chr15:75041351-75041351	C	T	*1K	covered by above Amplicon
CYP1A2	rs762551	chr15:75041917-75041917	C	A	*1F, *1J, *1K, *1L, *1V, *1W	Amplicon (135061791)	15	75041893	75042155	263	REVERSE	100
CYP1A2	rs4646425	chr15:75043281-75043281	C	T		Amplicon (135061762)	15	75043249	75043496	248	REVERSE	100
CYP1A2	rs56107638	chr15:75045612-75045612	G	A	*7	Amplicon (135061763)	15	75045564	75045788	225	REVERSE	100
CYP1A2	rs4646427	chr15:75045692-75045692	T	C		covered by above Amplicon
CYP1A2	rs2470890	chr15:75047426-75047426	C	T	*1B, *1L, *1G	Amplicon (135061744)	15	75047316	75047542	227	REVERSE	100
CYP2C19	rs12248560	chr10:96521657-96521657	C	T	*17	Amplicon (135061726)	10	96521627	96521853	227	REVERSE	100
CYP2C19	rs28399504	chr10:96522463-96522463	A	G	*4, *4B	Amplicon (135061750)	10	96522433	96522678	246	REVERSE	100
CYP2C19	rs55752064	chr10:96522512-96522512	T	C	*14	covered by above Amplicon
CYP2C19	rs17882687	chr10:96522517-96522517	A	C	*15	covered by above Amplicon
CYP2C19	rs41291556	chr10:96535173-96535173	T	C	*8	Amplicon (135061757)	10	96535143	96535375	233	REVERSE	100
CYP2C19	rs72552267	chr10:96535210-96535210	G	A	*6	covered by above Amplicon
CYP2C19	rs17884712	chr10:96535246-96535246	G	A	*9	covered by above Amplicon
CYP2C19	rs4986893	chr10:96540410-96540410	G	A	*3	Amplicon (135061766)	10	96540382	96540634	253	REVERSE	100
CYP2C19	rs6413438	chr10:96541615-96541615	C	T	*10	Amplicon (135061785)	10	96541581	96541853	273	REVERSE	100
CYP2C19	rs4244285	chr10:96541616-96541616	G	A	*2	covered by above Amplicon
CYP2C19	rs72558186	chr10:96541756-96541756	T	A	*7	covered by above Amplicon
CYP2C19	rs56337013	chr10:96612495-96612495	C	T	*5	Amplicon (135061774)	10	96612465	96612735	271	REVERSE	100
CYP2C19	rs118203759	chr10:96612542-96612542	C	G		covered by above Amplicon
CYP2C19	rs55640102	chr10:96612671-96612671	A	C	*12	covered by above Amplicon
CYP2C9	rs72558189	chr10:96701991-96701991	G	A	*14	Amplicon (135061731)	10	96702019	96702283	265	REVERSE	100
CYP2C9	rs1799853	chr10:96702047-96702047	C	T	*2	covered by above Amplicon
CYP2C9	rs7900194	chr10:96702066-96702066	G	A	*8	covered by above Amplicon
CYP2C9	rs7900194	chr10:96702066-96702066	G	T	*27	covered by above Amplicon
CYP2C9	rs9332130	chr10:96709037-96709037	A	G		Amplicon (135061796)	10	96708998	96709270	273	REVERSE	100
CYP2C9	rs9332131	chr10:96709038-96709039	GA	G	*6	covered by above Amplicon
CYP2C9	rs28371685	chr10:96740981-96740981	C	T	*11	Amplicon (135061746)	10	96740953	96741216	264	REVERSE	100
CYP2C9	rs1057909	chr10:96741051-96741051	A	G		covered by above Amplicon
CYP2C9	rs1057910	chr10:96741053-96741053	A	C	*3	covered by above Amplicon
CYP2C9	rs56165452	chr10:96741054-96741054	T	C		covered by above Amplicon
CYP2C9	rs28371686	chr10:96741058-96741058	C	G	*5	covered by above Amplicon
CYP2D6	rs1135840	chr22:42522613-42522613	G	C	*1, *3, *3B, *4J, *4M, *6, *7, *9, *15, *53, *33	Amplicon (135061725)	22	42522587	42522813	227	REVERSE	100
CYP2D6	rs1135836	chr22:42522660-42522660	A	G	*18	covered by above Amplicon
CYP2D6	rs267608319	chr22:42522751-42522751	C	T	*31	covered by above Amplicon
CYP2D6	rs59421388	chr22:42523610-42523610	C	T	*29	Amplicon (135061775)	22	42523582	42523852	271	REVERSE	100
CYP2D6	rs28371725	chr22:42523805-42523805	C	T	*41	covered by above Amplicon
CYP2D6	rs72549349	chr22:42523843-42523843	C	G	*44	covered by above Amplicon
CYP2D6	rs5030867	chr22:42523858-42523858	T	G	*7	Amplicon (135061776)	22	42523804	42524072	269	FORWARD	100
CYP2D6	rs16947	chr22:42523943-42523943	A	G	*1, *3, *3B, *4, *4J, *4M, *6, *6C, *7, *9, *10, *15, *39, *49, *53, *33	covered by above Amplicon
CYP2D6	rs5030656	chr22:42524175-42524178	CCTT	C	*9	Amplicon (135061777)	22	42524026	42524297	272	REVERSE	100
CYP2D6	rs35742686	chr22:42524243-42524244	CT	T	*3, *3B	covered by above Amplicon
CYP2D6	rs28371717	chr22:42524310-42524310	C	A	*33	Amplicon (135061778)	22	42524248	42524481	234	FORWARD	100
CYP2D6	rs3892097	chr22:42524947-42524947	C	T	*4, *4J, *4K, *4M	Amplicon (135061755)	22	42524921	42525182	262	REVERSE	100
CYP2D6	rs5030865	chr22:42525035-42525035	C	A	*8	covered by above Amplicon
CYP2D6	rs5030865	chr22:42525035-42525035	C	T	*14A, *14B	covered by above Amplicon
CYP2D6	rs1135824	chr22:42525044-42525044	T	C	*3B	covered by above Amplicon
CYP2D6	rs5030655	chr22:42525085-42525086	CA	C	*6, *6C	covered by above Amplicon
CYP2D6	rs61736512	chr22:42525134-42525134	C	T		Amplicon (135061756)	22	42525129	42525395	267	FORWARD	100
CYP2D6	rs1135823	chr22:42525176-42525176	C	A	*53	covered by above Amplicon
CYP2D6	rs1135822	chr22:42525182-42525182	A	T	*49, *53	covered by above Amplicon
CYP2D6	rs28371706	chr22:42525772-42525772	G	A	*17	Amplicon (135061747)	22	42525746	42525988	243	REVERSE	100
CYP2D6	rs28371705	chr22:42525798-42525798	G	C		covered by above Amplicon
CYP2D6	rs201377835	chr22:42525912-42525912	C	G	*11	covered by above Amplicon
CYP2D6	rs72549357	chr22:42526656-42526656	C	CA	*15	Amplicon (135061788)	22	42526628	42526879	252	REVERSE	100
CYP2D6	rs5030862	chr22:42526670-42526670	C	T	*12	covered by above Amplicon
CYP2D6	rs1065852	chr22:42526694-42526694	G	A	*4, *4J, *4K, *10, *14A, *49	covered by above Amplicon
CYP2D6	rs28371696	chr22:42526717-42526717	C	T	*46	covered by above Amplicon
CYP2D6	rs769258	chr22:42526763-42526763	C	T	*35A	covered by above Amplicon
CYP3A4	rs67666821	chr7:99355806-99355806	G	GT	*20	Amplicon (135061786)	7	99355776	99356022	247	REVERSE	100
CYP3A4	rs4986909	chr7:99359670-99359670	G	A	*13	Amplicon (135061767)	7	99359642	99359872	231	REVERSE	100
CYP3A4	rs12721629	chr7:99359800-99359800	G	A	*12	covered by above Amplicon
CYP3A4	rs67784355	chr7:99359829-99359829	G	A	*11	covered by above Amplicon
CYP3A4	rs2242480	chr7:99361466-99361466	C	T	*1G, *16B, *18B, *19	Amplicon (135061739)	7	99361436	99361706	271	REVERSE	100
CYP3A4	rs28371759	chr7:99361626-99361626	A	G	*18A, *18B	covered by above Amplicon
CYP3A4	rs55785340	chr7:99365983-99365983	A	G	*2	Amplicon (135061771)	7	99365941	99366206	266	REVERSE	100
CYP3A4	rs55901263	chr7:99365994-99365994	G	C	*5	covered by above Amplicon
CYP3A4	rs3208361	chr7:99366070-99366070	T	C		covered by above Amplicon
CYP3A4	rs4987161	chr7:99366081-99366081	A	G	*17	covered by above Amplicon
CYP3A4	rs12721627	chr7:99366093-99366093	G	C	*16	covered by above Amplicon
CYP3A4	rs35599367	chr7:99366316-99366316	G	A	*22	Amplicon (135061772)	7	99366153	99366413	261	FORWARD	100
CYP3A4	rs72552799	chr7:99367788-99367788	C	T	*8	Amplicon (135061789)	7	99367758	99368008	251	REVERSE	100
CYP3A4	rs55951658	chr7:99367825-99367825	T	C	*4	covered by above Amplicon
CYP3A5	rs15524	chr7:99245914-99245914	A	G	*1D, *3, *3B, *3K	Amplicon (135061729)	7	99245884	99246138	255	REVERSE	100
CYP3A5	rs28365085	chr7:99245974-99245974	A	G		covered by above Amplicon
CYP3A5	rs28365083	chr7:99250236-99250236	G	T	*2	Amplicon (135061745)	7	99250208	99250472	265	REVERSE	100
CYP3A5	rs41303343	chr7:99250393-99250393	T	TA	*7	covered by above Amplicon
CYP3A5	rs28383479	chr7:99258139-99258139	C	T	*9	Amplicon (135061749)	7	99258109	99258345	237	REVERSE	100
CYP3A5	rs10264272	chr7:99262835-99262835	C	T	*6	Amplicon (135061722)	7	99262803	99263063	261	REVERSE	100
CYP3A5	rs56411402	chr7:99262860-99262860	T	C	*4	covered by above Amplicon
CYP3A5	rs776746	chr7:99270539-99270539	C	T	*1	Amplicon (135061792)	7	99270511	99270735	225	REVERSE	100
CYP3A5	rs28383468	chr7:99273815-99273815	G	A	*3B	Amplicon (135061748)	7	99273783	99274027	245	REVERSE	100
CYP3A5	rs55817950	chr7:99273821-99273821	G	A	*8	covered by above Amplicon
DRD1	rs4532	chr5:174870150-174870150	C	T		Amplicon (135061761)	5	174870121	174870389	269	REVERSE	100
DRD2	rs6277	chr11:113283459-113283459	G	A		Amplicon (135061780)	11	113283434	113283658	225	REVERSE	100
DRD2	rs6275	chr11:113283477-113283477	A	G		covered by above Amplicon
DRD2	rs2283265	chr11:113285536-113285536	C	A		Amplicon (135061741)	11	113285507	113285757	251	REVERSE	100
DRD2	rs1799978	chr11:113346351-113346351	T	C		Amplicon (135061734)	11	113346320	113346548	229	REVERSE	100
F2	rs1799963	chr11:46761055-46761055	G	A		Amplicon (135061732)	11	46761019	46761288	270	REVERSE	100
F5	rs6025	chr1:169519049-169519049	T	C		Amplicon (135061779)	1	169519017	169519249	233	REVERSE	100
GNB3	rs5443	chr12:6954875-6954875	C	T		Amplicon (135061770)	12	6954852	6955085	234	REVERSE	100
HTR1A	rs6295	chr5:63258565-63258565	C	G		Amplicon (135061781)	5	63258537	63258801	265	REVERSE	100
HTR1A	rs10042486	chr5:63261329-63261329	C	T		Amplicon (135061721)	5	63261299	63261551	253	REVERSE	100
HTR2A	rs7997012	chr13:47411985-47411985	A	G		Amplicon (135061793)	13	47411953	47412205	253	REVERSE	100
HTR2A	rs9316233	chr13:47433355-47433355	C	G		Amplicon (135061795)	13	47433317	47433583	267	REVERSE	100
HTR2A	rs6313	chr13:47469940-47469940	G	A		Amplicon (135061783)	13	47469908	47470140	233	REVERSE	100
HTR2A	rs6311	chr13:47471478-47471478	C	T		Amplicon (135061782)	13	47471452	47471678	227	REVERSE	100
HTR2C	rs3813928	chrX:113818282-113818282	G	A		Amplicon (135061753)	X	113818252	113818517	266	REVERSE	100
HTR2C	rs3813929	chrX:113818520-113818520	C	T		Amplicon (135061754)	X	113818466	113818708	243	FORWARD	100
HTR2C	rs518147	chrX:113818582-113818582	G	C		covered by above Amplicon
HTR2C	rs6318	chrX:113965735-113965735	G	C		Amplicon (135061784)	X	113965707	113965981	275	REVERSE	100
HTR2C	rs1414334	chrX:114138144-114138144	C	G		Amplicon (135061728)	X	114138114	114138386	273	REVERSE	100
MTHFR	rs4846051	chr1:11854457-11854457	G	A		Amplicon (135061765)	1	11854425	11854699	275	REVERSE	100
MTHFR	rs1801131	chr1:11854476-11854476	T	G		covered by above Amplicon
MTHFR	rs1801133	chr1:11856378-11856378	G	A		Amplicon (135061736)	1	11856348	11856615	268	REVERSE	100
OPRM1	rs1799971	chr6:154360797-154360797	A	G		Amplicon (135061733)	6	154360767	154361037	271	REVERSE	100
OPRM1	rs510769	chr6:154362019-154362019	C	T		Amplicon (135061768)	6	154361989	154362253	265	REVERSE	100
OPRM1		chr6:154441965-154441965	A	G		Amplicon (135061773)	6	154441935	154442175	241	REVERSE	100
OPRM1		chr6:154457493-154457493	G	T		Amplicon (135061769)	6	154457463	154457707	245	REVERSE	100
OPRM1	rs2281617	chr6:154487421-154487421	C	T		Amplicon (135061740)	6	154487389	154487629	241	REVERSE	100
SLC6A2	rs3785143	chr16:55695106-55695106	C	T		Amplicon (135061752)	16	55695075	55695313	239	REVERSE	100
SLC6A2	rs12708954	chr16:55731599-55731599	C	A		Amplicon (135061727)	16	55731570	55731833	264	REVERSE	100
SLC6A4	rs1042173	chr17:28525011-28525011	A	C		Amplicon (135061723)	17	28524982	28525216	235	REVERSE	100
SLC6A4	rs25531	chr17:28564346-28564346	T	C	La, Lg	Amplicon (135061720)	17	28564276	28564547	272	REVERSE	100
SLC6A4	rs4795541	chr17:28564359-28564359	A	G or indel	HTTLPR short form (S allele)	covered by above Amplicon
				Indel	HTTLPR long form (L allele)	43-44nt Insertion - see SLC6A4 indel PCR assay
SLCO1B1	rs4149015	chr12:21283322-21283322	G	A		Amplicon (135061758)	12	21283280	21283549	270	REVERSE	100
SLCO1B1	rs2306283	chr12:21329738-21329738	A	G		Amplicon (135061742)	12	21329702	21329964	263	REVERSE	100
SLCO1B1	rs2306282	chr12:21329802-21329802	A	G		covered by above Amplicon
SLCO1B1	rs11045819	chr12:21329813-21329813	C	A		covered by above Amplicon
SLCO1B1	rs72559745	chr12:21329817-21329817	A	G		covered by above Amplicon
SLCO1B1	rs4149056	chr12:21331549-21331549	T	C		Amplicon (135061759)	12	21331499	21331723	225	REVERSE	100
SLCO1B1	rs4149057	chr12:21331599-21331599	C	T		covered by above Amplicon
SLCO1B1	rs72559746	chr12:21331606-21331606	T	G		covered by above Amplicon
SLCO1B1	rs2291075	chr12:21331625-21331625	C	T		covered by above Amplicon
SLCO1B1	rs4149081	chr12:21378021-21378021	G	A		Amplicon (135061760)	12	21377991	21378237	247	REVERSE	100
SLCO1B1	rs11045879	chr12:21382619-21382619	T	C		Amplicon (135061724)	12	21382579	21382830	252	REVERSE	100
VKORC1	rs7294	chr16:31102321-31102321	C	T		Amplicon (135061790)	16	31102293	31102543	251	REVERSE	100
VKORC1	rs11540137	chr16:31102324-31102324	G	T		covered by above Amplicon
VKORC1	rs2359612	chr16:31103796-31103796	A	G		Amplicon (135061743)	16	31103770	31104018	249	REVERSE	100
VKORC1	rs8050894	chr16:31104509-31104509	C	G		Amplicon (135061794)	16	31104483	31104713	231	REVERSE	100
VKORC1	rs9934438	chr16:31104878-31104878	G	A		Amplicon (135061798)	16	31104772	31105012	241	REVERSE	100
VKORC1	rs17708472	chr16:31105353-31105353	G	A		Amplicon (135061730)	16	31105321	31105591	271	REVERSE	100
VKORC1	rs13337470	chr16:31105392-31105392	G	T		covered by above Amplicon
VKORC1	rs2884737	chr16:31105554-31105554	C	A		covered by above Amplicon
VKORC1	rs9923231	chr16:31107689-31107689	C	T		Amplicon (135061797)	16	31107357	31107745	389	REVERSE	100
Gender Probes
Probe		Max Depth Limit
SRY::2655000-2655276		<300x = female, >300x = male				Amplicon (135061799)	Y	2654971	2655202	232	REVERSE	100
						Amplicon (135061800)	Y	2655151	2655409	259	FORWARD	100
USP9Y::14821246-14821410		< 50x = female, > 50x = male				Amplicon (135061801)	Y	14821219	14821487	269	REVERSE	100
