## Supplementary Table 2 for "Effects of pharmacogenomic (PGx) testing on clinical pain management prescriptions, a retrospective study"

### Sheet: Sheet1
Summary of drug-gene or drug-drug interactions covered by the ATAS PGx panel:
Category	With Pharmacogenetic Associations (DGI) or DDI	Generic Name	Trade Name (s)	Therapeutic Class	Pharmacogene(s)	Evidence Level(s)*
Cancer	PGx DOSING	Gefitinib	Iressa	Protein Kinase Inhibitors	CYP2D6	1
		Methotrexate	Trexall	Antifolates	MTHFR	2
Cardiovascular	DRUG-DRUG-INTERACTIONS ONLY	Apixaban	Eliquis	Anticoagulants
		Candesartan	Atacand	Angiotensin II Receptor Antagonists
		Dabigatran Etexilate	Pradaxa	Anticoagulants
		Edoxaban	Savaysa	Anticoagulants
		Eprosartan	Teveten	Angiotensin II Receptor Antagonists
		Fondaparinux	Arixtra	Anticoagulants
		Labetalol	Normodyne, Trandate	Beta Blockers
		Olmesartan	Benicar	Angiotensin II Receptor Antagonists
		Rivaroxaban	Xarelto	Anticoagulants
		Telmisartan	Micardis	Angiotensin II Receptor Antagonists
		Valsartan	Diovan	Angiotensin II Receptor Antagonists
		Vorapaxar	Zontivity	Antiplatelets
	PGx DOSING	Atenolol	Tenormin	Beta Blockers	CACNA1C	2
		Atorvastatin	Lipitor	Statins	CYP3A4, SLCO1B1	2,2
		Azilsartan	Edarbi	Angiotensin II Receptor Antagonists	CYP2C9	1
		Carvedilol	Coreg	Beta Blockers	CYP2D6	1
		Clopidogrel	Plavix	Antiplatelets	CYP2C19	1
		Flecainide	Tambocor	Antiarrhythmics	CYP2D6	1
		Fluvastatin	Lescol	Statins	CYP2C9, SLCO1B1	2,2,2
		Irbesartan	Avapro	Angiotensin II Receptor Antagonists	CYP2C9	1
		Losartan	Cozaar	Angiotensin II Receptor Antagonists	CYP2C9	2
		Lovastatin	Mevacor	Statins	CYP3A4, SLCO1B1	2,2
		Metoprolol	Lopressor	Beta Blockers	CYP2D6	1
		Mexiletine	Mexitil	Antiarrhythmics	CYP2D6	1
		Nebivolol	Bystolic	Beta Blockers	CYP2D6	1
		Pitavastatin	Livalo	Statins	SLCO1B1	2
		Prasugrel	Effient	Antiplatelets	CYP2C19	1
		Pravastatin	Pravachol	Statins	SLCO1B1	2
		Propafenone	Rythmol	Antiarrhythmics	CYP2D6	1
		Propranolol	Inderal	Beta Blockers	CYP2D6	1
		Ranolazine	Ranexa	Antianginal Agents	CYP2D6	1
		Rosuvastatin	Crestor	Statins	SLCO1B1, ABCG2	2,2
		Simvastatin	Zocor	Statins	SLCO1B1, CYP3A4	1,2
		Ticagrelor	Brilinta	Antiplatelets	CYP3A5	1
		Timolol	Timoptic	Beta Blockers	CYP2D6	1
		Torsemide	Demadex	Diuretics	CYP2C9	2
		Warfarin	Coumadin	Anticoagulants	CYP2C9, VKORC1	1,1
Diabetes	PGx DOSING	Chlorpropamide	Diabinese	Sulfonylureas	CYP2C9	2
		Glimepiride	Amaryl	Sulfonylureas	CYP2C9	2
		Glipizide	Glucotrol	Sulfonylureas	CYP2C9	2
		Glyburide	Micronase	Sulfonylureas	CYP2C9	2
		Nateglinide	Starlix	Meglitinides	CYP2C9, SLCO1B1	2,2
		Repaglinide	Prandin	Meglitinides	CYP2C8, SLCO1B1	2,2
		Tolbutamide	Orinase	Sulfonylureas	CYP2C9	2
Gastrointestinal	PGx DOSING	Dexlansoprazole	Dexilant	Proton Pump Inhibitors	CYP2C19	1
		Dolasetron	Anzemet	Antiemetics	CYP2D6	2
		Esomeprazole	Nexium	Proton Pump Inhibitors	CYP2C19	1
		Lansoprazole	Prevacid	Proton Pump Inhibitors	CYP2C19	1
		Metoclopramide	Reglan	Antiemetics	CYP2D6	2
		Omeprazole	Prilosec	Proton Pump Inhibitors	CYP2C19	1
		Ondansetron	Zofran	Antiemetics	CYP2D6	2
		Palonosetron	Aloxi	Antiemetics	CYP2D6	2
		Pantoprazole	Protonix	Proton Pump Inhibitors	CYP2C19	1
		Rabeprazole	Aciphex	Proton Pump Inhibitors	CYP2C19	1
Infectious Diseases		Proguanil	Paludrine	Antimalarial	CYP2C19	2
Neurology	DRUG-DRUG-INTERACTIONS ONLY	Ethosuximide	Zarontin	Anticonvulsants
		Ezogabine	Potiga	Anticonvulsants
		Felbamate	Felbatol	Anticonvulsants
		Gabapentin	Neurontin	Anticonvulsants
		Lamotrigine	Lamictal	Anticonvulsants
		Levetiracetam	Keppra	Anticonvulsants
		Perampanel	Fycompa	Anticonvulsants
		Pregabalin	Lyrica	Anticonvulsants
		Rufinamide	Banzel	Anticonvulsants
		Tiagabine	Gabitril	Anticonvulsants
		Topiramate	Topamax	Anticonvulsants
		Valproic Acid	Depakote, Depakene	Anticonvulsants
		Vigabatrin	Sabril	Anticonvulsants
	PGx DOSING	Brivaracetam	Briviact	Anticonvulsants	CYP2C19	1
		Lacosamide	Vimpat	Anticonvulsants	CYP2C19	2
		Phenobarbital	Luminal	Anticonvulsants	CYP2C19	2
		Primidone	Mysoline	Anticonvulsants	CYP2C19	2
		Zonisamide	Zonegran	Anticonvulsants	CYP2C19	2
Pain	DRUG-DRUG-INTERACTIONS ONLY	Alfentanil	Alfenta	Opioids
		Buprenorphine	Butrans, Buprenex	Opioids
		Cyclobenzaprine	Flexeril, Amrix	Muscle Relaxants
		Hydromorphone	Dilaudid, Exalgo	Opioids
		Ketoprofen	Orudis	NSAIDs
		Ketorolac	Toradol	NSAIDs
		Levorphanol	Levo Dromoran	Opioids
		Meperidine	Demerol	Opioids
		Metaxalone	Skelaxin	Muscle Relaxants
		Methocarbamol	Robaxin	Muscle Relaxants
		Milnacipran	Savella	Fibromyalgia Agents
		Nabumetone	Relafen	NSAIDs
		Naproxen	Aleve	NSAIDs
		Oxymorphone	Opana, Numorphan	Opioids
		Sufentanil	Sufenta	Opioids
		Sulindac	Clinoril	NSAIDs
		Tapentadol	Nucynta	Opioids
	PGx DOSING	Carisoprodol	Soma	Muscle Relaxants	CYP2C19	2
		Celecoxib	Celebrex	NSAIDs	CYP2C9	1
		Codeine	Codeine	Opioids	CYP2D6	1
		Diclofenac	Voltaren	NSAIDs	CYP2C9	2
		Dihydrocodeine	Synalgos-DC	Opioids	CYP2D6	2
		Fentanyl	Actiq	Opioids	OPRM1	2
		Flurbiprofen	Ansaid	NSAIDs	CYP2C9	2
		Hydrocodone	Vicodin	Opioids	CYP2D6, OPRM1	1,2
		Ibuprofen	Motrin	NSAIDs	CYP2C9	2
		Indomethacin	Indocin	NSAIDs	CYP2C9	2
		Meloxicam	Mobic	NSAIDs	CYP2C9	2
		Methadone	Dolophine	Opioids	CYP2B6, OPRD1	2,2
		Morphine	MS Contin	Opioids	OPRM1, COMT	2,2
		Oxycodone	Percocet	Opioids	CYP2D6	1
		Piroxicam	Feldene	NSAIDs	CYP2C9	2
		Tizanidine	Zanaflex	Muscle Relaxants	CYP1A2	2
		Tramadol	Ultram	Opioids	CYP2D6	1
Psychiatry and Addiction Medicine	DRUG-DRUG-INTERACTIONS ONLY	Alprazolam	Xanax	Benzodiazepines
		Asenapine	Saphris	Antipsychotics
		Clonazepam	Klonopin	Benzodiazepines
		Guanfacine	Intuniv	Anti-ADHD Agents
		Levomilnacipran	Fetzima	Antidepressants
		Loxapine	Loxitane, Adasuve	Antipsychotics
		Lurasidone	Latuda	Antipsychotics
		Memantine	Namenda	Antidementia Agents
		Quetiapine	Seroquel	Antipsychotics
		Thiothixene	Navane	Antipsychotics
		Trazodone	Oleptro	Antipsychotics
		Trifluoperazine	Stelazine	Antipsychotics
		Vilazodone	Viibryd	Antidepressants
		Ziprasidone	Geodon	Antipsychotics
	PGx DOSING	Amitriptyline	Elavil	Antidepressants	CYP2D6, CYP2C19	1,1
		Amoxapine	Amoxapine	Antidepressants	CYP2D6	2
		Amphetamine	Adderall	Anti-ADHD Agents	COMT	2
		Aripiprazole	Abilify	Antipsychotics	CYP2D6	1
		Atomoxetine	Strattera	Anti-ADHD Agents	CYP2D6	1
		Brexpiprazole	Rexulti	Antipsychotics	CYP2D6	1
		Buprenorphine	Butrans, Buprenex	Opioid used as Antiaddictive	OPRD1	2
		Chlorpromazine	Thorazine	Antipsychotics	CYP2D6	2
		Citalopram	Celexa	Antidepressants	CYP2C19, GRIK4, SLC6A4, HTR2A, FKBP5	1,2,2,2,2
		Clobazam	Onfi	Benzodiazepines	CYP2C19	1
		Clonidine	Kapvay	Anti-ADHD Agents	CYP2D6	2
		Clomipramine	Anafranil	Antidepressants	CYP2D6, CYP2C19	1,1
		Clozapine	Clozaril	Antipsychotics	CYP2D6, CYP1A2, HTR2A, HTR2C	1,2,2,2
		Desipramine	Norpramin	Antidepressants	CYP2D6	1
		Desvenlafaxine	Pristiq	Antidepressants	CYP2D6	2
		Dexmethylphenidate	Focalin	Anti-ADHD Agents	COMT	2
		Dextroamphetamine	Dexedrine	Anti-ADHD Agents	COMT	2
		Dextromethorphan-Quinidine	Nuedexta	Other Neurological Agents	CYP2D6	1
		Diazepam	Valium	Benzodiazepines	CYP2C19	2
		Donepezil	Aricept	Antidementia Agents	CYP2D6	2
		Doxepin	Silenor	Antidepressants	CYP2D6, CYP2C19	1,1
		Duloxetine	Cymbalta	Antidepressants	CYP2D6	1
		Escitalopram	Lexapro	Antidepressants	CYP2C19, SLC6A4	1,2
		Fluoxetine	Prozac, Sarafem	Antidepressants	CYP2D6	1
		Fluphenazine	Prolixin	Antipsychotics	CYP2D6	2
		Fluvoxamine	Luvox	Antidepressants	CYP2D6, SLC6A4	1,2
		Galantamine	Razadyne	Antidementia Agents	CYP2D6	1
		Haloperidol	Haldol	Antipsychotics	CYP2D6	1
		Iloperidone	Fanapt	Antipsychotics	CYP2D6	1
		Imipramine	Tofranil	Antidepressants	CYP2D6, CYP2C19	1,1
		Lisdexamfetamine	Vyvanse	Anti-ADHD Agents	COMT	2
		Maprotiline	Ludiomil	Antidepressants	CYP2D6	2
		Methylphenidate	Ritalin	Anti-ADHD Agents	COMT, ADRA2A	2,2
		Mirtazapine	Remeron	Antidepressants	CYP2D6	1
		Naltrexone	Vivitrol	Antiaddictives	OPRM1	2
		Nefazodone	Serzone	Antidepressants	CYP2D6	2
		Nortriptyline	Pamelor	Antidepressants	CYP2D6	1
		Olanzapine	Zyprexa	Antipsychotics	CYP2D6, CYP1A2, HTR2C	1,2,2
		Ondansetron	Zofran	[Antiemetic used in Addiction Medicine]	SLC6A4	2
		Paliperidone	Invega	Antipsychotics	CYP2D6	2
		Paroxetine	Paxil, Brisdelle	Antidepressants	CYP2D6	1
		Perphenazine	Trilafon	Antipsychotics	CYP2D6	2
		Pimozide	Orap	Antipsychotics	CYP2D6	1
		Protriptyline	Vivactil	Antidepressants	CYP2D6	2
		Risperidone	Risperdal	Antipsychotics	CYP2D6, HTR2C, DRD2	2,2,2
		Sertraline	Zoloft	Antidepressants	CYP2C19	1
		Tetrabenazine	Xenazine	Antipsychotics	CYP2D6	1
		Thioridazine	Mellaril	Antipsychotics	CYP2D6	1
		Trimipramine	Surmontil	Antidepressants	CYP2D6, CYP2C19	1,1
		Venlafaxine	Effexor	Antidepressants	CYP2D6	1
		Vortioxetine	Brintellix	Antidepressants	CYP2D6	1
Rheumatology	DDI ONLY	Apremilast	Otezla	Immunomodulators
	PGx DOSING	Leflunomide	Arava	Immunomodulators	CYP2C19	2
		Tofacitinib	Xeljanz	Immunomodulators	CYP2C19	1
Transplantation	PGx DOSING	Tacrolimus	Prograf	Immunosuppressant	CYP3A5	1
Urologicals	DRUG-DRUG-INTERACTIONS ONLY	Alfuzosin	UroXatral	Alpha-Blockers
		Avanafil	Stendra	Phosphodiesterase Inhibitors
		Doxazosin	Cardura	Alpha-Blockers
		Dutasteride	Avodart	5-Alpha Reductase Inhibitors
		Finasteride	Proscar	5-Alpha Reductase Inhibitors
		Oxybutynin	Ditropan	Antispasmodics
		Sildenafil	Viagra	Phosphodiesterase Inhibitors
		Silodosin	Rapaflo	Alpha-Blockers
		Solifenacin	Vesicare	Antispasmodics
		Tadalafil	Cialis	Phosphodiesterase Inhibitors
		Terazosin	Hytrin	Alpha-Blockers
		Trospium	Sanctura	Antispasmodics
		Vardenafil	Levitra	Phosphodiesterase Inhibitors
	PGx DOSING	Darifenacin	Enablex	Antispasmodics	CYP2D6	1
		Fesoterodine	Toviaz	Antispasmodics	CYP2D6	1
		Mirabegron	Myrbetriq	Antispasmodics	CYP2D6	1
		Tamsulosin	Flomax	Alpha-Blockers	CYP2D6	1
		Tolterodine	Detrol	Antispasmodics	CYP2D6	1
Sjogren's Syndrome	PGx DOSING	Cevimeline	Evoxac	Cholinergic Agonists	CYP2D6	1
Gaucher's Disease	PGx DOSING	Eliglustat	Cerdelga	Endocrine-Metabolic Agents	CYP2D6	1
* Evidence Levels 1 and 2 for Pharmacogenetic Dosing guidelines and Moderate or Serious recommendations for Drug-Drug-Interactions are described in the following legend within each report:
