## Supplementary Table 3 for "Effects of pharmacogenomic (PGx) testing on clinical pain management prescriptions, a retrospective study"

### Sheet: Sheet1
Variation Locus	Oligonucleotide Type	Primer Name	Length (bp)	Sequence
CYP2D6*2XN (duplication)	Forward	CY_DUP_5	23	GCC ACC ATG GTG TCT TTG CTT TC
	Reverse	CY_DUP_3	22	ACC GGA TTC CAG CTG GGA AAT G
CYP2D6*5 (deletion)	Forward	CY_DEL_5	21	ACC GGG CAC CTG TAC TCC TCA
	Reverse	CY_DEL_3	22	GCA TGA GCT AAG GCA CCC AGA C
5-HTTLPR (5-HTT gene-linked polymorphic region)	Forward	5-HTTF	23	CAA CCT CCC AGC AAC TCC CTG TA
	Reverse	3-HTTR	23	GAG GGA CTG AGC TGG ACA ACC AC
