## Supplementary Table 4 for "Effects of pharmacogenomic (PGx) testing on clinical pain management prescriptions, a retrospective study"

### Sheet: Sheet1
Control Samples	Nr. of variants identified passing filter (out of 141)	% Call Rate	DNA input concentration (ng/µL)	Total amount of genomic DNA for TSCA library preparation (ng)	SRY Gender Probe determination correct? (Yes/No)	Storage Stability Samples	Gender	Days between collection and Swab extraction	Days gDNA stored at 4°C	Days genomic DNA stored at -20C	Freeze Thaw cycles
AP000001	140	99.3	5.22	39.15	F=F, Yes	AP000001 (2 runs)	F	2	2	198	6
AP000001	140	99.3	5.22	39.15	F=F, Yes
AP000002	140	99.3	5.81	43.575	M=M, Yes	AP000002 (2 runs)	M	2	2	198	6
AP000002	140	99.3	5.81	43.575	M=M, Yes
AP000007	140	99.3	12.3	92.25	F=F, Yes	AP000007 (2 runs)	F	0	2	195	10
AP000007_2	140	99.3	12.3	92.25	F=F, Yes
AP000008	140	99.3	7.71	57.825	M=M, Yes	AP000008 (3 runs)	M	0	2	195	10
AP000008_2	140	99.3	7.71	57.825	M=M, Yes
AP000009	140	99.3	22.8	171	M=M, Yes	AP000009 (4 runs)	M	0	2	195	10
AP000009	140	99.3	22.8	171	M=M, Yes
AP000009	140	99.3	22.8	171	M=M, Yes
AP000009_2	139	98.6	22.8	171	M=M, Yes
AP000010	140	99.3	7.35	55.125	M=M, Yes	AP000010 (2 runs)	M	0	2	198	10
AP000010	140	99.3	7.35	55.125	M=M, Yes
AP000012	141	100	4.43	33.225	F=F, Yes	AP000012 (2 runs)	F	0	2	198	3
AP000012	141	100	4.43	33.225	F=F, Yes
AP000013	140	99.3	1.8	13.5	M=M, Yes	AP000013 (2 runs)	M	0	2	198	3
AP000013	140	99.3	1.8	13.5	M=M, Yes
AP000014	140	99.3	5.47	41.025	F=F, Yes	AP000014 (2 runs)	F	0	2	198	4
AP000014	140	99.3	5.47	41.025	F=F, Yes
AP000017	140	99.3	9.36	70.2	F=F, Yes	AP000017	F	2	2	198	5
AP004172	140	99.3	11.2	84	F=F, Yes	AP004172	F	0	3	86	1
AP004173	140	99.3	1.95	14.625	F=F, Yes	AP004173	F	0	3	86	1
AP004174	140	99.3	7.55	56.625	F=F, Yes	AP004174	F	0	3	86	1
AP004175	140	99.3	4.88	36.6	F=F, Yes	AP004175	F	0	3	86	1
AP004177	140	99.3	3.28	24.6	F=F, Yes	AP004177	F	3	3	83	1
AP004232	140	99.3	3.81	28.575	M=M, Yes	AP004232	M	3	3	62	1
AP004237	137	97.1	0.64	4.8	F=F, Yes	AP004237	F	4	3	62	1
AP004239	140	99.3	0.929	6.9675	F=F, Yes	AP004239	F	0	3	62	1
AP004243	140	99.3	7.46	55.95	M=M, Yes	AP004243	M	1	3	59	2
AP004244	140	99.3	13.1	98.25	F=F, Yes	AP004244	F	1	3	58	2
AP004258	140	99.3	8.53	63.975	F=F, Yes	AP004258	F	0	3	49	1
AP004259	140	99.3	14.6	109.5	M=M, Yes	AP004259	M	1	3	49	1
AP004336	141	100	8.15	61.125	F=F, Yes	AP004336	F	1	1	13	1
AP004337	140	99.3	1.34	10.05	F=F, Yes	AP004337	F	1	1	13	1
AP004338	141	100	5.46	40.95	F=F, Yes	AP004338	M	1	1	13	1
AP004339	140	99.3	4.94	37.05	M=M, Yes	AP004339	F	1	1	13	1
AP004340	141	100	3.77	28.275	M=M, Yes	AP004340	F	1	1	13	1
AP004341	141	100	15.5	116.25	M=M, Yes	AP004341	M	1	1	13	1
AP004342	140	99.3	3.22	24.15	F=F, Yes	AP004342	F	1	1	13	1
AP004343	141	100	3.64	27.3	M=M, Yes	AP004343	M	2	1	13	1
AP004344	140	99.3	1.96	14.7	M=M, Yes	AP004344	M	1	1	13	1
AP004345	140	99.3	6.92	51.9	F=F, Yes	AP004345	F	13	1	8	1
AP004346	141	100	5.27	39.525	F=F, Yes	AP004346	M	11	1	8	1
AP004347	140	99.3	10.7	80.25	M=M, Yes	AP004347	F	14	1	8	1
AP004348	131	93.6	10	75	F=F, Yes	AP004348	F	17	1	2	1
AP004349	138	97.8	15.8	118.5	F=F, Yes	AP004349	F	5	1	7	1
AP004350	140	99.3	8.89	66.675	F=F, Yes	AP004350	M	1	1	4	1
AP004351	137	97.1	8.7	65.25	M=M, Yes	AP004351	F	1	1	4	1
AP004352	140	99.3	25.7	192.75	F=F, Yes	AP004352	M	1	1	3	1
AP004353	141	100	6.81	51.075	F=F, Yes	AP004353	M	1	1	3	1
AP004354	137	97.1	7.02	52.65	F=F, Yes	AP004354	F	2	1	3	1
AP004355	140	99.3	8.74	65.55	M=M, Yes	AP004355	M	2	1	3	1
AP004356	140	99.3	2.5	18.75	M=M, Yes	AP004356	M	4	1	2	1
AP004357	139	98.6	10.7	80.25	F=F, Yes	AP004357	M	8	1	2	1
AP004358	139	98.6	2.89	21.675	F=F, Yes	AP004358	M	4	1	2	1
AP004360	140	99.3	6.75	50.625	M=M, Yes	AP004360	F	3	1	2	1
AP004361	140	99.3	10.7	80.25	F=F, Yes	AP004361	F	4	1	2	1
AP004362	141	100	8.91	66.825	F=F, Yes	AP004362	F	4	1	2	1
AP004363	140	99.3	9.28	69.6	F=F, Yes	AP004363	M	4	1	2	1
AP004364	137	97.1	0.693	5.1975	M=M, Yes	AP004364	M	4	1	1	1
AP004365	141	100	2.46	18.45	F=F, Yes	AP004365	M	7	1	1	1
AP004366	139	98.6	1.35	10.125	F=F, Yes	AP004366	M	0	1	2	1
NA19920	141	100	17	127.5	M=M, Yes	NA19920	M	N/A	5	195	3
NTC (Negative Control)	2	1.4	0	0	N/A	NTC	-	0	N/A	N/A	0
NTC (Negative Control)	58	41	0	0	N/A	NTC	-	0	N/A	N/A	0
PC-100a	141	100	5	37.5	M=M, Yes	PC-100	M	N/A	3	195	6
PC-100b	141	100	5	37.5	M=M, Yes	PC-100	M	N/A	3	195	6
PC-100c	141	100	5	37.5	M=M, Yes	PC-100	M	N/A	3	77	5
PC-100d	141	100	5	37.5	M=M, Yes	PC-100	M	N/A	4	120	2
